# Immune profiling identifies predictive biomarkers and highlights the potential efficacy of IL-6R blockade in checkpoint inhibitor–related myocarditis

**DOI:** 10.1101/2025.01.16.25320675

**Authors:** Sarah Boughdad, Douglas Daoudlarian, Robin Bartolini, Sofiya Latifyan, Jacqueline Doms, Hasna Bouchaab, Karim Abdelhamid, Nabila Ferahta, Nuria Mederos, Victor Joo, Antonia Stamatiou, Lucrezia Mencarelli, Nicolas Etienne, Khalil Zaman, Matthieu Perreau, Craig Fenwick, Keyvan Shabafrouz, Giuseppe Pantaleo, Solange Peters, Michel Obeid

## Abstract

**Background and aims:** Immune checkpoint inhibitor–associated myocarditis (ICI-My) is a rare but potentially life-threatening complication. Advancing our understanding of its underlying immunological mechanisms is essential for the development of improved diagnostic tools and targeted treatment strategies, with the aim of ultimately enhancing patient outcomes and minimizing morbidity and mortality.

**Methods:** This retrospective single-center study (July 2019–June 2024) identified 33 patients who developed ICI-My. A Comprehensive immuno-profiling was conducted using 49 cytokines, 7 traditional cardiac biomarkers, and 46 mass cytometry markers. These profiles were compared to the baseline levels of a cohort of 97 cancer patients prior to ICI treatment. The analysis assessed the identification of biomarkers for differentiating low and high-grade myocarditis and corticosteroids (CS)-refractory ICI-My. The therapeutic efficacy of tocilizumab (anti-IL6R) was additionally assessed in seven cases of CS-refractory myocarditis.

**Results:** ICI-My patients showed marked elevations in IL-6, CXCL9, CXCL10, CXCL13, VEGF-A, and sCD25 compared with baseline cancer patients prior to ICI initiation. High-grade myocarditis was characterized by lower levels of CCL4 and CXCL12, with predictive accuracies of 78.6% and 82.1%, respectively. In contrast, conventional biomarkers (cTnT, cTnI, CK, CK-MB, NT-ProBNP, and d-dimers) failed to differentiate disease severity. Mass cytometry revealed a distinct immune profile in ICI-My, including increased immature neutrophils, reduced switched and unswitched memory B cells, elevated double-positive (CD38⁺/HLA-DR⁺) T cells across CD4⁺ and CD8⁺ subsets, decreased CXCR5⁺ leukocytes, and diminished CXCR3 expression within all memory T-cell subsets. Notably, no complement activation was detected. HGF, CXCL10, and BDNF successfully discriminated patients requiring immunosuppression from those untreated (accuracies of 89%, 79%, and 79%, respectively), while IL-18 and CCL4 predicted the need for tocilizumab (TCZ) therapy (accuracies of 79% and 82%, respectively). This underscores the dual benefit of CCL4. In addition, all cases of corticosteroid (CS)-refractory myocarditis (n=8), including those unresponsive to mycophenolate mofetil (MMF) or infliximab, responded effectively to TCZ.

**Conclusions:** This study provides the first comprehensive immuno-profile of ICI-My, revealing distinct cytokine signatures and immune cell alterations associated with disease severity. CCL4 and CXCL12 outperformed traditional cardiac biomarkers as prognostic tools, while IL-18 and CCL4 emerged as key predictors for tocilizumab therapy, which could offer a personalized therapeutic approach. The absence of complement activation indicates that cytokine-mediated and cellular pathways are central to ICI-My pathogenesis. Notably, the success of anti-IL-6 therapy in corticosteroid-refractory cases highlights new therapeutic opportunities, enhancing patient care and guiding future interventions.

**Key question:** How can immune profiling and the identification of predictive biomarkers enhance the diagnosis, risk stratification, and treatment of immune checkpoint inhibitor–related myocarditis (ICI-My)?

**Key findings:**

1. **Cytokine-mediated pathogenesis**. Patients with ICI-My exhibit significantly elevated levels of several pro-inflammatory cytokines, including IL-6, CXCL9, CXCL10, CXCL13, VEGF-A, and sCD25, highlighting a strong cytokine-driven inflammatory response.
2. **Immune cell alterations**. Shifts in T-cell populations and neutrophil subsets highlight a central role for T-cell–mediated mechanisms in the pathogenesis of ICI-My.
3. **No complement activation**. The absence of complement activation further supports the dominance of cytokine- and T-cell–mediated pathways over complement-driven processes in ICI-My.
4. **Superior biomarkers for risk stratification**. CCL4 and CXCL12 outperform traditional cardiac markers (e.g., troponins, NT-proBNP) in differentiating high-versus low-grade myocarditis, offering improved risk stratification.
5. **Biomarkers for immunosuppression decisions**. IL-18, CCL2 and CXCL13 accurately distinguish patients needing immunosuppression from those who do not, with PPV of 100%.
6. **Predictive biomarkers for tocilizumab**. IL-18 and CCL4 predict the need for TCZ (anti–IL-6 receptor) in refractory cases. Notably, CCL4 confers a dual benefit: it not only contributes stratifying disease severity but also helps discriminating patients most likely to benefit from tocilizumab.
7. **Therapeutic efficacy of tocilizumab.** TCZ is effective in treating refractory ICI-My, including in patients unresponsive to other immunosuppressive agents such as anti-TNFα or MMF.

**Take home message:** This study underscores the pivotal importance of cytokine and immune cell profiling in the diagnosis and management of ICI-related myocarditis. Incorporating a concise biomarker panel— encompassing CCL4, CXCL12, IL-18, HGF, CXCL10, and BDNF—into routine clinical workflows could facilitate early risk stratification and guide therapeutic decisions. The results support the notion that ICI-My is predominantly driven by cytokine- and T-cell–mediated pathways, without involvement of the complement system. Furthermore, TCZ appears highly efficacious in patients who are unresponsive to corticosteroids or other immunosuppressive agents, solidifying its potential as a valuable therapeutic option. These findings pave the way for more targeted interventions aimed at mitigating severe cardiac toxicities while preserving the anti-tumor benefits of ICIs.
