## Supplementary Table 2 for "Immune profiling identifies predictive biomarkers and highlights the potential efficacy of IL-6R blockade in checkpoint inhibitor–related myocarditis"

### Sheet: Supplemental File 1 
Patients ID (n=33)	Age	Gender	Cancer type	TNM staging at diagnosis	ICI treatment	Symptoms onset from ICI treatment initiation (weeks)	Clinical symptoms	ICI-My Grade	Associated irAEs	Previous treatments	Electrocardiogram	Cardiac ultrasound	Coronary angiography	Cardiac MRI	68Ga-DOTATOC PET/CT		Treatments					Biomarkers
															Uptake pattern on visual analysis	Highest MBRpeak value *	Steroids	Tocilizumab	Mycophenolate mofetil	Anti-TNF (infliximab)	Others	Troponin T (<14 ng/l)	Troponin I (< 26 ng/l)	NT-proBNP (<738 ng/l)	D-Dimer (<500 ng/ml)	CK (25-140 U/l)	CK-MB	CK-MB % of CK (<6 %)
Tocilizumab Patient 1	70-75	F	Pulmonary adenocarcinoma	IVB	Pembrolizumab	5	Chest pain	G2	Cholangiohepatitis	Chemotherapy	Minimal left deviation and anterior hemiblock	Pericardial effusion and discrete inferior and inferolateral hypokinesis	Not done	Imposssible due to patient clostrophobia	Diffuse	2,2	Yes	Yes (1 dose)	None	None	None	20	214	248	35200	44	11	25
Tocilizumab Patient 2	50-55	M	Small-cell neuroendocrine lung carcinoma	IIIB	Ipilimumab Nivolumab	4	Pericardial tamponade surgically draine	G3	Ocular myositis	Radiochemotherapy / Radiation treatment Lurbinectedine	Atrioventricular block grade III and pacemaker	Pericardial effusion	Negative	Not done	Diffuse	2,8	Yes	Yes (1 dose)	None	None	None	1098	Not Done	944	Not Done	2234	156	7
Tocilizumab Patient 3	65-70	M	Melanoma	IIIB	Ipilimumab Nivolumab	11	Fatigue, chest pain	G2	Colitis / Duodenitis / Gastritis / Multiple mononeuropathy	Pembrolizumab	Sinus rhythm, within normal limits	Negative	Negative	Positive (intra-mural lesion)	Heterogenous	2,1	Yes	Yes (1 dose)	None	None	None	232	624	839	Not Done	11	6	54.5
Tocilizumab Patient 4	35-40	F	Breast cancer	IIIC	Pembrolizumab	12	Fatigue, chest pain	G1	Bilateral uveitis / Nephritis / Arthritis / Pancytopenia / Hepatitis / DIC	Chemo-immunotherapy	Negative	Negative	Not done	Not done	Diffuse	3,3	Yes	Yes (2 doses)	None	None	None	20	5	4640	12035	49	Not Done	Not Done
Tocilizumab Patient 5	45-50	M	Pooly differentiated renal carcinoma	IV	Ipilimumab Nivolumab	4	Fatigue	G1	Colitis	Radiation treatment	Negative	Negative	Not done	Not done	Diffuse	3,5	Yes	Yes (3 doses)	None	Yes (1 dose)	None	41	28	448	2457	50	10	20
Tocilizumab Patient 6	85-90	M	Melanoma	IV	Nivolumab Ipilimumab	1	Chest pain with diaphoresis and hypotension	G3	Colitis G3	Pembrolizumab	Right branch block	Negative	Negative	Posistive (myocardial oedema)	Diffuse	3,2	Yes	Yes (3 doses)	None	None	None	966	Not Done	1250	1834	114	Not Done	Not Done
Tocilizumab Patient 7	55-60	M	Melanoma	IV	Ipilimumab Nivolumab	18	Abdominal pain	G1	Colitis G3 / Pancreatitis	Ipilimumab-nivolumab / encorafenib / binimetinib / Radiation treatment	Negative	Negative	Not done	Suspicious (inflammatory necrosis)	Heterogenous	3,4	Yes	Yes (1 doses)	None	None	None	40	28	Not Done	Not Done	235	Not Done	Not Done
Tocilizumab Patient 8	65-70	M	Prostate adenocarcinoma	III	Ipilimumab Nivolumab	7	Cardiac arrest	G4	Auto-immune neutropenia	Chemotherapy / Radiation treatment / Enzalutamide	High-grade intermittent atrioventricular block	Negative	Negative	Not done	Heterogenous	3,5	Yes	Yes (3 doses)	Yes (29 days)	None	None	1072	Not Done	9870	Not Done	524	243	46.4
Patient 9	65-70	F	Pulmonary adenocarcinoma	IIIB	Pembrolizumab	35	Fatigue, dyspnea	G2	Pneumopathy G3	Chemotherapy-Nivolumab / Chemotherapy-Pembrolizumab / Radiation treatment	Sinus tachycardia, modified QRS and T waves, inferior myocardial infarction	Not done	Not done	Not done	Missing data	Missing data	Yes	None	None	None	Intravenous Immunoglobulin	83	220	4615	959	40	Not Done	Not Done
Patient 10	80-85	M	Melanoma	IV	Nivolumab	10	Muscle soreness	G2	Myositis / Diplopia	None	Negative	Moderate lateral hypokinesia	Not done	Negative	Diffuse	3	Yes	None	None	None	None	844	Not Done	1542	Not Done	219	39	17.8
Patient 11	75-80	M	Hepatocellular carcinoma	IV	Pembrolizumab Quavonlimab	4	Fatigue, dyspnea	G2	Colitis / Pancreatitis / Maculopular exanthema	Lenvatinib / Transarterial radio-embolization	Non-clinically relevant sinus bradycardia	Missing data	Not done	Negative	Negative	1,9	Yes	None	None	Yes (1 dose)	None	54	32	1147	2856	105	20	19
Patient 12	50-55	F	Cutaneous peripheral T lymphoma without specificity NOS CD4+, CD8+/-, Th1 type	IVB	Pembroluzimab	6	Asymptomatic	G2	None	Chemotherapy / Ruxolitinib / Romidepsine / Rituximab / infliximab	3rd degree BAV requiring pacemaker insertion	Negative	Negative	Extensive myocardial oedema with localised sub-epicardial necrosis without LV dysfunction	Not done	Not done	Yes	None	None	None	None	1904	128	3851	557	229	119	52
Patient 13	65-70	M	Pulmonary adenocarcinoma	IIIA	Durvalumab	3	Dyspnoea with cardiogenic shock and cardiac arrest	G4	Pneumopathy	Radiochemotherapy	Rhythm disorders (atrial arrhythmias and ventricular fibrillation)	LV ejection fraction decrease from 44 to 20 %	Not done	Myocardiac septum fiboris	Heterogenous	2,5	Yes	None	None	Yes (3 doses)	None	106	80	22118	Not Done	274	77	28.1
Patient 14	75-80	M	Hepatocellular carcinoma	IV	Atezolizumab	15	Myositis-myocarditis overlap syndrome (ptosis + disphagia)	G2	Myopathy / Ptosis	None	Sinus Rhythm, Left Axis Deviation, T-wave Abnormalities in Inferior Leads	Negative	Not done	Negative	Heterogenous	1,9	Yes	None	None	None	Intravenous Immunoglobulin	791	Not Done	Not Done	Not Done	224	78	34.8
Patient 15	45-50	M	Melanoma	IV	Pembrolizumab	25	Lower limbs oedema	G4	Thyroïditis	Ipilimumab-Nivolumab / Encorafenib-Binimetinib / Lenvatinib-Pembrolizumab	Sinus tachycardia, supraventricular extrasystole	Pericardial circumferential effusion	Not done	Positive (patchy diffuse late enhancement and diffuse oedema)	Not done	Not done	Yes	None	None	None	Colchicine	255	489	18082	5346	23	Not Done	Not Done
Patient 16	70-75	M	Unclassifiable melanoma	IIIC	Pembrolizumab	5	Dyspnea	G1	None	None	Negative	Not done	Not done	Not done	Not done	Not done	Yes	None	None	None	None	32	105	589	2623	133	28	21.1
Patient 17	60-65	M	Melanoma	IIIC	Ipilimumab Nivolumab	12	Syncope	G2	Immune-induced corticotropic and thyrotropic insufficiency	Nivolumab / Radiation treatment	Negative	Negative	Not done	Not done	Diffuse	4,5	Yes	None	None	None	None	219	110	2625	Not Done	101	10	9.9
Patient 18	60-65	M	Anal canal squamous cell carcinoma	IV	Pembrolizumab	4	Muscle soreness	G3	Myositis G3 Hepatitis G2	Radiochemotherapy	Diffuse repolarization alterations	Negative	Coronary CT scan without stenosis	Negative	Diffuse	4,6	Yes	None	None	None	None	794	Not Done	143	Not Done	3919	135	3.4
Patient 19	35-40	F	Lung adenocarcinoma	IVB	Atezolizumab	2	Chest pain, dyspnea, fatigue	G2	Choroidal venous vasculitis G3 / VKH-like uveitic disease	Chemotherapy / alectinib / lorlatinib / Radiation treatment	Negative	Negative with thin layer of pericardial effusion	Not done	Not done	Not done	Not done	Yes	None	None	None	None	95	139	2305	1882	39	13	33.3
Patient 20	30-35	F	Squamous cell carcinoma of the oral cavity	III	Pembrolizumab	7	Chest pain	G2	Thyroiditis	Seagen trial	New changes with V2 and V3 overshoot with T wave inversion	Negative	Missing data	Negative	Not done	Not done	Yes	None	None	None	None	111	185	620	901	130	24	18.5
Patient 21	60-65	M	Melanoma	IIIC	Pembrolizumab	5	Fatigue	G2	Hepatitis G3 Myopathy G3	None	Atrioventricular block grade and left anterior hemiblock	Negative	Not done	Negative	Heterogenous	3,7	Yes	None	Yes (59 days)	Yes (2 doses)	None	1231	Not Done	63	Not Done	1043	111	10.6
Patient 22	80-85	F	Pulmonary adenocarcinoma	IIIB	Durvulumab	50	Dyspnoea, tachypnoea, desaturation	G2	None	Chemotherapy / Radiation treatment	Negative	Constrictive pericarditis	Not done	Not done	Heterogenous	2,8	Yes	None	None	None	None	158	Not Done	443	Not Done	73	Not Done	Not Done
Patient 23	70-75	M	Pulmonary adenocarcinoma	IVA	Nivolumab Ipilimumab	17	Dyspnoea	G2	Arthritis G2 / Myopathy G2	Chemotherapy	Atrioventricular block grade I	Negative	Not done	Negative	Heterogenous	3,3	Yes	None	None	None	None	243	23	485	Not Done	78	33	42.3
Patient 24	70-75	M	Pulmonary adenocarcinoma	IV	Pembrolizumab	12	Dyspnoea and chest pain and associated pericarditis	G3	Pericarditis	Chemo-immunotherapy	Negative	Severely dilated LV with dysfunction. Ejection faction 24%	Not done	Impossible due to implanted defibrilator	Negative	1,6	None	None	None	None	None	69	Not Done	4900	NF	27	Not Done	Not Done
Patient 25	45-50	M	Renal clear cells carcinoma	IV	Pembrolizumab	6	Fatigue	G1	Myositis G3 Hepatitis G1 Thyroiditis	None	Negative	Negative	Not done	Positive (sub-epicardial inflammatory lesions)	Heterogenous	2,1	None	None	None	None	None	90	187	50	190	1831	46	2.5
Patient 26	70-75	M	Tonsil squamous cell carcinoma	III	Pembrolizumab	14	Palpitations	G2	Cardiovascular event	Radiation treatment	Not done	Negative	Not done	Not done	Heterogenous	3,3	None	None	None	None	None	5	27	3415	1170	28	7	25
Patient 27	60-65	M	Pulmonary adenocarcinoma	IVA	Nivolumab	32	Dyspnoea	G3	Colitis	Chemothrapy-Pembrolizumab / Sitravatinib and nivolumab / Radiation treatment	Negative	LV ejection fraction reduced by 10% with global hypokinesia	Not done	Suspicious	Heterogenous	2,3	None	None	None	None	None	63	101	2270	3387	132	95	72
Patient 28	80-85	M	Malignant pleural epithelioid mesothelioma	II	Nivolumab	25	Associated pericarditis	G1	Pneumopathie G3	Ipilimumab-Nivolumab / Radiation treatment	Repolarization abnormality with T-wave inversion on V2-V3	Negative	Not done	Negative	Heterogenous	2,5	None	None	None	None	None	272	381	625	6442	27	Not Done	Not Done
Patient 29	75-80	F	Merkel carcinoma	IIA	Pembrolizumab	17	Malaise, muscular wearkness chest / shoulder / lower jaw pain, dyspnea	G2	SIADH/Cardovascular event	Radiation treatment	Modified QRS and T waves with anteroseptal abnormality.	Negative	Coronary CT scan with non significant stenosis	Suspicious	Not done	Not done	None	None	None	None	None	202	Not Done	Not Done	389	103	Not Done	Not Done
Patient 30	55-80	M	Pulmonary squamous cell cacinoma	IV	Pembrolizumab	29	Associated pericarditis	G3	Obstructive shock state	None	Sinus tachycardia, borderline left axis deviation, antero-septal myocardial infarction, mild inferior ST elevation	FEVG 44% avec akinésie septo-apicale et dysfonction sévère VD	Negative	Suspicious (pericarditis)	Not done	Not done	None	None	None	None	None	250	69	9174	3748	106	11	10.4
Patient 31	65-70	M	Large-cell lung neuroendocrine carcinoma	IIB	Atezolizumab	8	Asymptomatic	G1	Colitis G3	Chemotherapy	Supraventricular rhythm, first-degree AV block, left bundle branch block	Negative	Not done	Equivocal with long-standing myocardial damage of the LV inferolateral wall without oedema	Not done	Not done	None	None	None	None	None	51	202	2599	601	112	Not Done	Not Done
Patient 32	65-70	M	Cutaneous squamous cell carcinoma	III	Cemiplimab	7	Asymptomatic	G1	None	None	Negative	Negative	Not done	Patient refusal	Not done	Not done	None	None	None	None	None	346	259	3749	2846	375	46	12.3
Patient 33	65-70	M	Lung adenocarcinoma and squamous cell carcinoma of the retropharnyx	IV and III	Pembrolizumab	68	Asymptomatic	G1	Colitis / Hyponatremia on SIADH1	Chemotherapy / Radiation treatment	Supraventricular extrasystole	Not done	Not done	Not done	Negative	Negative	None	None	None	None	None	103	34	932	Not Done	Not Done	Not Done	Not Done
