## Supplementary Table 1 for "Immune profiling identifies predictive biomarkers and highlights the potential efficacy of IL-6R blockade in checkpoint inhibitor–related myocarditis"

### Sheet: Feuil1
	Grade 1								Grade 2								Grade 3								Grade 4
	N	Mean	Minimum	25% Percentile	Median	75% Percentile	90% Percentile	Maximum	N	Mean	Minimum	25% Percentile	Median	75% Percentile	90% Percentile	Maximum	N	Mean	Minimum	25% Percentile	Median	75% Percentile	90% Percentile	Maximum	N	Mean	Minimum	25% Percentile	Median	75% Percentile	90% Percentile	Maximum
IL-1 alpha	28	2.357	1	1	1	1	1.8	31	8	5.75	1	1	1	7	31	31	5	1	1	1	1	1	1	1	2	1	1	1	1	1	1	1
IL-1RA	28	3869	54	78.75	399	1404	13907	57432	8	1965	54	222.8	372	651.3	13226	13226	5	473.2	54	54	64	1097	1625	1625	2	886	54	54	886	1718	1718	1718
IL-1 beta	28	3.179	3	3	3	3	3.2	6	8	3	3	3	3	3	3	3	5	3	3	3	3	3	3	3	2	3	3	3	3	3	3	3
IL-2	28	8.214	8	8	8	8	9.1	10	8	8	8	8	8	8	8	8	5	8	8	8	8	8	8	8	2	8.5	8	8	8.5	9	9	9
IL-4	28	13	13	13	13	13	13	13	8	13	13	13	13	13	13	13	5	13	13	13	13	13	13	13	2	13	13	13	13	13	13	13
IL-5	28	13.82	13	13	13	13	14.9	25	8	13	13	13	13	13	13	13	5	13	13	13	13	13	13	13	2	18	13	13	18	23	23	23
IL-6	28	56.81	1.5	5.55	20.9	108.7	163	264	8	24.49	1.5	1.925	8.85	17.5	139	139	5	10.48	1.5	4.5	8.8	17.3	23.6	23.6	2	127.5	118	118	127.5	137	137	137
IL-7	28	3.143	1	1	1	3.75	8	20	8	3.375	1	1	2	7	8	8	5	2.4	1	1	1	4.5	7	7	2	3.5	3	3	3.5	4	4	4
IL-9	28	9	9	9	9	9	9	9	8	9	9	9	9	9	9	9	5	9	9	9	9	9	9	9	2	9	9	9	9	9	9	9
IL-10	28	3.786	3	3	3	3	7.1	14	8	4.375	3	3	3	3	14	14	5	3	3	3	3	3	3	3	2	3	3	3	3	3	3	3
IL-12p70	28	13	13	13	13	13	13	13	8	13	13	13	13	13	13	13	5	13	13	13	13	13	13	13	2	13	13	13	13	13	13	13
IL-13	28	6	6	6	6	6	6	6	8	6	6	6	6	6	6	6	5	6	6	6	6	6	6	6	2	6	6	6	6	6	6	6
IL-15	28	4.5	4	4	4	4	8	9	8	4.5	4	4	4	4	8	8	5	4	4	4	4	4	4	4	2	6.5	4	4	6.5	9	9	9
IL-17A	28	3.714	3	3	3	3	5.2	15	8	3.5	3	3	3	3	7	7	5	3	3	3	3	3	3	3	2	9	3	3	9	15	15	15
IL-18	28	61.43	18	18	22	62	154.4	442	8	61.25	18	18	18	62	284	284	5	22.6	18	18	18	29.5	38	38	2	97.5	92	92	97.5	103	103	103
IL-21	28	67	13	13	13	13	13	1525	8	202	13	13	13	13	1525	1525	5	13	13	13	13	13	13	13	2	13	13	13	13	13	13	13
IL-22	28	69.57	26	26	26	26	44.5	1181	8	176.6	26	26	26	63.5	1181	1181	5	26	26	26	26	26	26	26	2	26	26	26	26	26	26	26
IL-23	28	19	19	19	19	19	19	19	8	19	19	19	19	19	19	19	5	19	19	19	19	19	19	19	2	19	19	19	19	19	19	19
IL-27	28	26	26	26	26	26	26	26	8	26	26	26	26	26	26	26	5	26	26	26	26	26	26	26	2	26	26	26	26	26	26	26
IL-31	28	15	15	15	15	15	15	15	8	15	15	15	15	15	15	15	5	15	15	15	15	15	15	15	2	15	15	15	15	15	15	15
IFN-alpha2	28	1	1	1	1	1	1	1	8	1	1	1	1	1	1	1	5	1	1	1	1	1	1	1	2	1	1	1	1	1	1	1
IFN-gamma	28	23.86	16	16	16	16	17.4	222	8	17.75	16	16	16	16	30	30	5	16	16	16	16	16	16	16	2	16	16	16	16	16	16	16
TNF-alpha	28	12	12	12	12	12	12	12	8	12	12	12	12	12	12	12	5	12	12	12	12	12	12	12	2	12	12	12	12	12	12	12
CCL2 (MCP-1)	28	343.4	5	16.25	34	74.25	226.4	8007	8	66.88	7	18	30	123.8	221	221	5	30.4	5	10.5	28	51.5	52	52	2	55.5	52	52	55.5	59	59	59
CCL3 (MIP-1alpha)	28	8.214	2	2	3	9.75	30.5	41	8	14.75	2	2.5	9.5	30	41	41	5	2.2	2	2	2	2.5	3	3	2	16	2	2	16	30	30	30
CCL4 (MIP-1beta)	28	100.1	9	51.25	66.5	149.8	216.9	460	8	156.1	55	73.5	106	197.5	460	460	5	59.6	9	19.5	39	110	162	162	2	57.5	57	57	57.5	58	58	58
CCL5 (RANTES)	28	13.89	1	6	10.5	17.75	36.1	44	8	18.88	1	10.25	16	32.5	37	37	5	7	2	2	6	12.5	17	17	2	20.5	11	11	20.5	30	30	30
CCL11 (Eotaxin)	28	45.54	7	17.5	33.5	63.25	106.4	161	8	67.75	14	25.25	69	100.8	128	128	5	27.2	9	15	23	41.5	50	50	2	26.5	7	7	26.5	46	46	46
CXCL1 (GRO-alpha/KC)	28	5	3	3	3	3	14.7	24	8	6.625	3	3	3	11.25	21	21	5	3	3	3	3	3	3	3	2	3	3	3	3	3	3	3
CXCL8 (IL-8)	28	4	3	3	3	3	3.4	27	8	3.5	3	3	3	3	7	7	5	3	3	3	3	3	3	3	2	3	3	3	3	3	3	3
CXCL9 (MIG)	28	163.4	5	18	61	267.8	517.5	799	8	123.1	5	20	41.5	67.25	720	720	5	237.2	5	5	9	583.5	799	799	2	74	5	5	74	143	143	143
CXCL10 (IP-10)	28	72.11	4	9	29.5	106.3	292.4	359	8	59.88	6	9	40.5	112	148	148	5	94.6	4	4.5	7	228.5	359	359	2	20.5	9	9	20.5	32	32	32
CXCL12 (SDF-1alpha)	28	787.3	76	480	689.5	967.8	1356	2920	8	1122	615	666.3	905	1197	2920	2920	5	452.8	230	261.5	396	672.5	859	859	2	598.5	585	585	598.5	612	612	612
CXCL13 (BLC)	28	329.2	27	81	186	406.5	803.9	2245	8	574.4	152	266.3	360.5	466.5	2245	2245	5	126.4	32	40.5	53	249	375	375	2	414.5	35	35	414.5	794	794	794
TNF-beta	28	12.43	12	12	12	12	12	24	8	12	12	12	12	12	12	12	5	12	12	12	12	12	12	12	2	12	12	12	12	12	12	12
NGF-beta	28	8	8	8	8	8	8	8	8	8	8	8	8	8	8	8	5	8	8	8	8	8	8	8	2	8	8	8	8	8	8	8
BDNF	28	72.89	3	9	43	117.3	188	345	8	103	8	33.5	108.5	175.8	188	188	5	51.4	3	6	9	118	168	168	2	67.5	54	54	67.5	81	81	81
EGF	28	350.8	3	3	14.5	55.25	116.1	8936	8	35.25	3	4.25	21	61.5	106	106	5	7.6	3	3	3	14.5	26	26	2	43.5	3	3	43.5	84	84	84
FGF-2	28	4	4	4	4	4	4	4	8	4	4	4	4	4	4	4	5	4	4	4	4	4	4	4	2	4	4	4	4	4	4	4
HGF	28	754.6	8	45.75	220.5	516.3	1400	9208	8	257.3	42	59.25	238	434.8	564	564	5	346.6	8	55.5	360	631	834	834	2	277.5	166	166	277.5	389	389	389
LIF	28	22.43	6	6	6	7	11	446	8	6.875	6	6	6	8.25	10	10	5	7	6	6	6	8.5	11	11	2	6.5	6	6	6.5	7	7	7
PDGF-BB	28	62.39	8	11.25	24.5	42	173.4	528	8	29.75	8	12	36	42	44	44	5	116.6	8	9	12	276.5	528	528	2	89	37	37	89	141	141	141
PlGF-1	28	12	2	2	2	2.75	24.6	135	8	18.75	2	2	2	2.75	135	135	5	23.8	2	2	2	56.5	111	111	2	2	2	2	2	2	2	2
SCF	28	22.82	2	2.25	6	11.75	26.2	415	8	5.75	2	2.75	6	6.75	12	12	5	4.4	2	2	6	6	6	6	2	12.5	11	11	12.5	14	14	14
VEGF-A	28	853.8	38	277.8	634	1118	2268	2568	8	733.5	211	264.3	539	1059	1964	1964	5	749	177	191.5	449	1457	2441	2441	2	908	769	769	908	1047	1047	1047
BAFF	28	13.39	8	8	8	8	42.3	62	8	9.5	8	8	8	8	20	20	5	8	8	8	8	8	8	8	2	8	8	8	8	8	8	8
GM-CSF	28	21.5	18	18	18	18	29.8	78	8	18	18	18	18	18	18	18	5	18	18	18	18	18	18	18	2	48	18	18	48	78	78	78
G-CSF (CSF-3)	26	33.46	22	22	22	22	47.7	249	8	29.5	22	22	22	22	82	82	3	97.67	22	22	22	249	249	249	2	22	22	22	22	22	22	22
sCD25	17	6028	1134	1800	3199	5830	20000	20000	5	6664	1693	1998	4583	12372	20000	20000	1	1134	1134	1134	1134	1134	1134	1134	2	3950	1906	1906	3950	5993	5993	5993
